# Demystifying the spreading of pandemics I: The fractal kinetics SI model quantifies the dynamics of COVID-19

**DOI:** 10.1101/2020.11.15.20232132

**Authors:** Panos Macheras, Kosmas Kosmidis, Pavlos Chryssafidis

**Affiliations:** PharmaInformatics Unit, Research Center ATHENA, Athens, Greece; Faculty of Pharmacy, Laboratory of Biopharmaceutics Pharmacokinetics, National and Kapodistrian University of Athens, Athens, Greece; Division of Theoretical Physics, Department of Physics, Aristotle University of Thessaloniki, Thessaloniki, Greece

## Abstract

The COVID-19 pandemic has created a public health crisis. The recently developed fractal kinetics susceptible-infected model was used for the analysis of the first COVID-19 wave data. The model was found to be in excellent agreement with the data. The “fractal” exponent of time is critical for the kinetics of the disease spreading since it captures the impact of the spatial related factors e.g. lockdowns, masks on the virus transmission. Estimates of the model parameters were derived from the epidemiological data of France, Greece, Italy and Spain. A universal law was established between the “fractal” exponent and the “apparent transmissibility constant” of the model. 173 countries were classified according to the fractal exponent and the asymptotic limit of the cumulative fraction of infected individuals.

---

Recently, Jewell et al (*1*) criticized the predictive models of the COVID-19 pandemic. This rigorous analysis reminds us the first portion of the famous quote of George Box (*2*) “All models are wrong, some of them are useful”. This aphorism is usually considered to be applicable to not only statistical models, but to scientific models generally. Since all epidemiological models used in practice have a common origin, namely, the notorious Kermack–McKendrick model (*3*) we argue in this work that the poor predictive power of all models originates from the violation of the fundamental hypothesis of the “well mixed” epidemiological system; this hypothesis is crucial for the validity of the differential equations, which describe the “reaction” of the susceptible (S)-infected (I) subjects. We also argue that this hypothesis violation results in a wrong perception/definition of the basic reproductive number *R*_*0*_ (*4, 5*) of epidemiological models, which denotes the number of secondary infections produced by a single infection.

In this context, we reconsider the ‘well mixed” hypothesis from a physicochemical point of view *vis a vis* our fractal kinetics SI model, which was recently found (*6*) to describe pretty well the early phase dynamics of COVID-19 epidemics; most importantly, the fractal kinetics SI model (*6*) does not rely on the ‘well mixed” hypothesis. This model (*6*) relies on fractal kinetic principles which are suitable for the study of reactions and diffusion processes in insufficiently mixed media (*7, 8*). We explored all theoretical aspects of the fractal kinetics SI model (*6*) and applied it for the description of the time evolution of the first wave of COVID-19 pandemic in four countries, namely, France, Greece, Italy and Spain. Our results support that this “conceptual change” from classical to fractal kinetics principles offers a novel, useful approach for the analysis of pandemics data and justifies the second portion of George Box (*2*) quote above.
