## Supplementary material for "Demystifying the spreading of pandemics I: The fractal kinetics SI model quantifies the dynamics of COVID-19": parameters.xlsx

### Sheet: parameters
	Afghanistan	a': 11.688752161534728	'c': 2.3061237808263968e-08	'h': 1.1915748332410852}
	Albania	{'a': 7.961226913181635	'c': 614.1793436208469	'h': 1.530843021777394}
	Algeria	{'a': 22.33123205850052	'c': 133.43399267497315	'h': 1.540168676819535}
	Andorra	{'a': 38841.53006629017	'c': 94.36883254178764	'h': 3.9173018154552226}
	Angola	{'a': 1.8339201602093063	'c': 1.1404134747650119e-08	'h': 1.0479080632599929}
	Antigua and Barbuda	{'a': 3617.0834342015014	'c': 3656.2738002209085	'h': 3.532941922615265}
	Argentina	{'a': 5.407709868586122	'c': 6.30711549653995e-09	'h': 1.1185194751751886}
	Armenia	{'a': 6.727225562559836	'c': 6.347968595221687e-09	'h': 1.1430751812063416}
	Australia	{'a': 4115857460548102.5	'c': 3541.2108594423003	'h': 9.29709716203069}
	Austria	{'a': 275995.40230696596	'c': 527.691705071757	'h': 4.363005366619656}
	Azerbaijan	{'a': 3.7568105342482037	'c': 1.0447574805283466e-08	'h': 1.094589924499474}
	Bahrain	{'a': 6.106415913541373	'c': 1.2957537043334355e-08	'h': 1.1396610775926392}
	Bangladesh	{'a': 7.948633546370656	'c': 4.041115020392283e-08	'h': 1.157343866021686}
	Barbados	{'a': 21.481158400197618	'c': 2731.9896408672544	'h': 2.14093840614377}
	Belarus	{'a': 4480.216821352816	'c': 72.12325319864073	'h': 2.7105349274144612}
	Belgium	{'a': 62499710.07050563	'c': 177.89021498101425	'h': 4.99371307947858}
	Belize	{'a': 154446.48379759418	'c': 20883.130318606472	'h': 5.000248397744891}
	Benin	{'a': 1.245683133272927e+29	'c': 47468.207412885	'h': 17.651920313747944}
	Bhutan	{'a': 7.095561850207805	'c': 6.2475014050988875e-09	'h': 1.1350509431664602}
	Bolivia	{'a': 9.434031123689863	'c': 1.1757746554152959e-08	'h': 1.1737096652219994}
	Bosnia	{'a': 158.21765742491854	'c': 762.8140326553491	'h': 2.227920824880193}
	Botswana	{'a': 0.7258009849521996	'c': 6.86444254771601e-08	'h': 1.0238474157781265}
	Brazil	{'a': 9.845790721056995	'c': 4.34826441519931e-09	'h': 1.1753249062901108}
	Brunei	{'a': 19.48605435600344	'c': 2896.0463711110824	'h': 2.382470751739814}
	Bulgaria	{'a': 12.19997513260273	'c': 362.8920853667042	'h': 1.5448040129919787}
	Burkina Faso	{'a': 38.65681224033356	'c': 15901.708821467175	'h': 2.043237300614652}
	Burundi	{'a': 3.382081987208033	'c': 1.306025465552807e-08	'h': 1.0801305377054438}
	Cabo Verde	{'a': 222.3727278027411	'c': 370.9950901946292	'h': 2.18319412623747}
	Cambodia	{'a': 2.3414860365760823e+20	'c': 132705.5456977164	'h': 12.251736471821447}
	Cameroon	{'a': 4.1375311478717105	'c': 1.091385981588644e-08	'h': 1.0995023932102383}
	Canada	{'a': 1632308.0139571223	'c': 264.84967085445953	'h': 3.920724027471593}
	Central African Republic	{'a': 64.86921608083071	'c': 0.39743078504681484	'h': 1.573063777005419}
	Chad	{'a': 2501329.415537573	'c': 12757.305145550465	'h': 4.343265395607177}
	Chile	{'a': 9.301366556940323	'c': 9.783697185739015e-09	'h': 1.1772248575593016}
	China	{'a': 2561.043967975861	'c': 16451.04924724987	'h': 3.5692412937598714}
	Colombia	{'a': 5.323329058893045	'c': 1.1862701487785898e-08	'h': 1.120773167762656}
	Comoros	{'a': 313870.0701463405	'c': 5574.840661625067	'h': 4.677441506515922}
	Congo (Brazzaville)	{'a': 2.9864150283692235	'c': 0.000317758977533833	'h': 1.108602225155309}
	Congo (Kinshasa)	{'a': 5.966002282188725	'c': 1.1532715227247081e-08	'h': 1.122267695182806}
	Costa Rica	{'a': 13.65566606115709	'c': 2371.6740479639284	'h': 1.7252428901168697}
	Cote d'Ivoire	{'a': 4.894828266734331	'c': 17.207255130939153	'h': 1.255466715825277}
	Croatia	{'a': 148777.58706781027	'c': 1710.694411069189	'h': 4.040557140902858}
	Cuba	{'a': 1486.7328636978816	'c': 4425.515356358394	'h': 2.871283858437213}
	Cyprus	{'a': 1801.3653461323172	'c': 1158.5097747654047	'h': 3.1204726039828046}
	Czechia	{'a': 1426.0207095541755	'c': 1021.1752724897597	'h': 2.9121912548995725}
	Denmark	{'a': 533.4200328462426	'c': 352.87388294412574	'h': 2.545640643713542}
	Djibouti	{'a': 3.486759168116187	'c': 6.247039108231434e-09	'h': 1.094378892114087}
	Dominica	{'a': 3.3571565133225576	'c': 4224.563138069913	'h': 2.0896866190965997}
	Dominican Republic	{'a': 19.09575341880769	'c': 16.870445661316367	'h': 1.5162387861503177}
	Ecuador	{'a': 321871.7120798508	'c': 352.49911992139204	'h': 3.917901483211888}
	Egypt	{'a': 9.306697302959517	'c': 1.1134878574736717e-08	'h': 1.163125398144381}
	El Salvador	{'a': 7.033223256518932	'c': 0.0019378795600089038	'h': 1.2060050229162944}
	Equatorial Guinea	{'a': 19.998916831536068	'c': 3.0853186761957083	'h': 1.4616686820279914}
	Estonia	{'a': 4840.211934739925	'c': 646.2596366278395	'h': 3.2288327883868586}
	Eswatini	{'a': 10270.858975835701	'c': 2143.103140953458	'h': 3.062622238008947}
	Ethiopia	{'a': 14.587295418263755	'c': 6.063317847804228e-09	'h': 1.2001584574045743}
	Fiji	{'a': 342.2628793827082	'c': 46678.33947345083	'h': 3.088674212546203}
	Finland	{'a': 687439.696818827	'c': 614.3115904535156	'h': 3.856525235405458}
	France	{'a': 307881291574.26184	'c': 344.24244121594694	'h': 6.805278412633325}
	Gabon	{'a': 3614.662664515027	'c': 126.63322463205348	'h': 2.628677808620767}
	Georgia	{'a': 1289.1819985444383	'c': 3084.9628437583765	'h': 2.645764110841008}
	Germany	{'a': 3572678333.893327	'c': 439.1587102523255	'h': 5.920959393113502}
	Ghana	{'a': 1414.9700926879846	'c': 1285.4861697208535	'h': 2.552362296936587}
	Greece	{'a': 1992.3807171590545	'c': 3261.6845015687677	'h': 2.9974263957284846}
	Grenada	{'a': 1.1167766267979582	'c': 1185.775227134877	'h': 1.2631272937954336}
	Guatemala	{'a': 9.635470827152487	'c': 1.4851816665384376e-08	'h': 1.1731573973929361}
	Guinea	{'a': 207.9352124227535	'c': 891.0258041130664	'h': 2.1302791371662466}
	Guinea-Bissau	{'a': 16079309.632856885	'c': 1234.928550448216	'h': 5.037148311622077}
	Guyana	{'a': 5.031206479200742	'c': 207.76327648703526	'h': 1.3446528268623879}
	Haiti	{'a': 19.84594371588977	'c': 3.168049311774723e-08	'h': 1.2560333148808063}
	Honduras	{'a': 5.918629223626338	'c': 1.9935753270416967e-08	'h': 1.131492875059371}
	Hungary	{'a': 1960.8961266883662	'c': 1844.5586093868017	'h': 2.8269446814542385}
	Iceland	{'a': 186973.89562610604	'c': 188.8047628528524	'h': 4.406273584756211}
	India	{'a': 25.325203832501494	'c': 0.0003113206152538517	'h': 1.3205000846344217}
	Indonesia	{'a': 4.01090137907394	'c': 0.00040220909023980234	'h': 1.130671455348644}
	Iran	{'a': 16.164498210738714	'c': 103.45813722926678	'h': 1.5995779910950576}
	Iraq	{'a': 4.47111299724037	'c': 6.1572396070630475e-09	'h': 1.1016168129632482}
	Ireland	{'a': 345500.9951775039	'c': 172.93610634240284	'h': 4.096769395292354}
	Israel	{'a': 4366689.884118734	'c': 497.67948744728375	'h': 4.764184351393074}
	Italy	{'a': 1288316.643843348	'c': 232.42539817425518	'h': 4.181721361124181}
	Jamaica	{'a': 2140547.2840075437	'c': 4679.151069264413	'h': 4.598074091384706}
	Japan	{'a': 26028545940429.844	'c': 7146.492438399914	'h': 7.622359879180106}
	Jordan	{'a': 5.7275831265218065	'c': 2786.4187600952346	'h': 1.457303373580467}
	Kazakhstan	{'a': 3.534582613984951	'c': 1.754491218974863e-08	'h': 1.0930106683523175}
	Kenya	{'a': 5.011671493259249	'c': 6.884878001045536e-09	'h': 1.1077848480476211}
	Korea	South	{'a': 20650820.078044556	'c': 4642.445828574389	'h': 5.185050368202592}
	Kosovo	{'a': 39.13011788623137	'c': 1250.0540193791621	'h': 2.12173736536517}
	Kuwait	{'a': 2159.649158022039	'c': 11.350319967548565	'h': 2.396790564415547}
	Latvia	{'a': 188.12507505239378	'c': 1387.830476033611	'h': 2.3864892409861835}
	Lebanon	{'a': 9.088359440799874	'c': 1010.9630052378017	'h': 1.5029679654839554}
	Liberia	{'a': 74.76868523584761	'c': 6075.79684382507	'h': 1.9956513903580513}
	Libya	{'a': 1.5506344791666855	'c': 1.2637770385737213e-08	'h': 1.0442323266806186}
	Liechtenstein	{'a': 13847.4040693747	'c': 454.0861693526713	'h': 4.035258649885545}
	Lithuania	{'a': 15462.432616146007	'c': 1571.0209779307443	'h': 3.479834288175666}
	Luxembourg	{'a': 44286.86207719249	'c': 146.77188065513158	'h': 3.943694796726051}
	Madagascar	{'a': 5.843877138895231	'c': 6.1468554690691235e-09	'h': 1.1194203038713}
	Malawi	{'a': 12.976753054757092	'c': 6.080950409881325e-09	'h': 1.1951185588174016}
	Malaysia	{'a': 3418879.4039918976	'c': 3659.997393462102	'h': 4.279249118740072}
	Maldives	{'a': 24327.69171540369	'c': 121.48708943398941	'h': 3.1291143926203207}
	Mali	{'a': 3.346346730602848	'c': 3.2570511957249773	'h': 1.1834063446200895}
	Malta	{'a': 39.2191982668489	'c': 517.6167853022728	'h': 2.0155056470151442}
	Mauritania	{'a': 16918.163266628613	'c': 65.13526910266613	'h': 2.744776089899603}
	Mauritius	{'a': 557.3527747859107	'c': 3653.554906152165	'h': 3.270829260554918}
	Mexico	{'a': 13.09403623677103	'c': 0.004121641022320821	'h': 1.2839806957791429}
	Moldova	{'a': 12.058952673804617	'c': 16.809257854808475	'h': 1.4675466462058773}
	Monaco	{'a': 785836.6199669293	'c': 387.1161535370636	'h': 4.750094835841874}
	Mongolia	{'a': 4.561869637877516	'c': 1.690856255009976e-08	'h': 1.1041322885131826}
	Montenegro	{'a': 647.0200228529999	'c': 1829.5233535979612	'h': 3.1926312244291033}
	Morocco	{'a': 1872.6151321761274	'c': 2683.904958636235	'h': 2.700918966475246}
	Mozambique	{'a': 3.4357690239927168	'c': 9.777723741777322e-09	'h': 1.0809602380190313}
	Namibia	{'a': 5.312734069984247	'c': 92395.04253544746	'h': 1.740326016370966}
	Nepal	{'a': 203.03641990003342	'c': 8.100969894897503e-09	'h': 1.5351235809013595}
	Netherlands	{'a': 7769.073588463678	'c': 317.26762325829	'h': 3.2294080782483157}
	New Zealand	{'a': 120012951.19834425	'c': 3210.1714336247796	'h': 5.97877217860649}
	Nicaragua	{'a': 6224491027776.137	'c': 3220.54307894261	'h': 7.474598422904597}
	Niger	{'a': 198.7834333546047	'c': 20690.61085919143	'h': 2.5869637785028394}
	Nigeria	{'a': 1518.668263023462	'c': 2310.3617585472225	'h': 2.3788116657559093}
	North Macedonia	{'a': 324.663596844935	'c': 517.2145824144376	'h': 2.3165349183701522}
	Norway	{'a': 1562.3573259347568	'c': 569.6844000330685	'h': 2.9992806224732234}
	Oman	{'a': 10.110236476693093	'c': 6.474539349099473e-09	'h': 1.1789002948255103}
	Pakistan	{'a': 6.497526549705932	'c': 3.5658876518240845e-08	'h': 1.137867166177418}
	Panama	{'a': 4.002220190965062	'c': 0.5711150221905172	'h': 1.2298305625537131}
	Paraguay	{'a': 46.64593962716753	'c': 642.8752936827251	'h': 1.7405373995033186}
	Peru	{'a': 16.00072457625686	'c': 0.05848211279629645	'h': 1.373197694147068}
	Philippines	{'a': 175.55081945936075	'c': 597.6036134228169	'h': 1.9168906367967535}
	Poland	{'a': 24.028112351532382	'c': 261.80661066993713	'h': 1.6671869118535136}
	Portugal	{'a': 1081.8431367864641	'c': 255.0742211910179	'h': 2.753937362212859}
	Qatar	{'a': 21.886720762498435	'c': 0.01675826405748282	'h': 1.4169924328939998}
	Romania	{'a': 1409.1880368897318	'c': 612.671574408695	'h': 2.6384506264627454}
	Russia	{'a': 15346030.33369022	'c': 161.28000185688543	'h': 4.2545998466494215}
	Rwanda	{'a': 1.6219983283483317	'c': 2.778691865863765	'h': 1.1079760519251578}
	Saint Lucia	{'a': 496.45049850962755	'c': 9899.28459869445	'h': 3.0937845394651466}
	Saint Vincent and the Grenadines	{'a': 22.769610066823248	'c': 2615.9654524385414	'h': 1.8524748447796457}
	San Marino	{'a': 28.102034602107274	'c': 22.954168905926036	'h': 1.8458125144341468}
	Sao Tome and Principe	{'a': 91.89871281084902	'c': 83.20504579402474	'h': 1.9936411899393032}
	Saudi Arabia	{'a': 341.5426438587689	'c': 41.19905881051357	'h': 2.0959629859565085}
	Senegal	{'a': 403.3386521577128	'c': 541.7324653571302	'h': 2.1418689708969607}
	Serbia	{'a': 41429.28477912703	'c': 535.2609414866839	'h': 3.6374164047882127}
	Seychelles	{'a': 2.3416271437614053	'c': 7829.801574407933	'h': 1.8148664751642074}
	Sierra Leone	{'a': 74.25167025867673	'c': 1028.8653743648908	'h': 1.8891431068230364}
	Singapore	{'a': 2985344462.63898	'c': 115.63830343833695	'h': 5.410324809824171}
	Slovakia	{'a': 3822.1196062644917	'c': 3093.856102678649	'h': 3.1726625441924092}
	Slovenia	{'a': 220.65513205670186	'c': 1236.5852697732362	'h': 2.63158976482704}
	Somalia	{'a': 1073.4924534089098	'c': 2837.9575001823478	'h': 2.5182112342751526}
	South Africa	{'a': 7.875242874822236	'c': 1.0068884170877368e-08	'h': 1.153299894712767}
	South Sudan	{'a': 3831017.949574557	'c': 6146.020564008834	'h': 4.574753135387681}
	Spain	{'a': 1812293223.8087418	'c': 189.96043930155398	'h': 5.858033616080461}
	Sri Lanka	{'a': 12.910560920481727	'c': 0.040601278310606226	'h': 1.2722726982920758}
	Sudan	{'a': 9950.406769602425	'c': 1578.5564385143355	'h': 2.848668383728056}
	Suriname	{'a': 334.15377711104713	'c': 4.187715285652871e-09	'h': 1.656914322213864}
	Sweden	{'a': 2708.7729638667615	'c': 94.75700372928728	'h': 2.5478849049295795}
	Switzerland	{'a': 70185.76414882072	'c': 263.3319634987699	'h': 3.9705553952311092}
	Taiwan*	{'a': 1544025777235.2236	'c': 53215.01299491414	'h': 7.429272417873845}
	Tajikistan	{'a': 8.853600192045697	'c': 297.33841705997935	'h': 1.582120926121791}
	Tanzania	{'a': 747875314.2921132	'c': 106324.85804685032	'h': 6.312733365755273}
	Thailand	{'a': 82873379395406.66	'c': 22503.141392223195	'h': 8.215822831118926}
	Timor-Leste	{'a': 4227212962183784.0	'c': 52708.12210318871	'h': 11.650458168065892}
	Togo	{'a': 3.9301298992647453	'c': 1.2343603694731087e-08	'h': 1.0928184817790996}
	Trinidad and Tobago	{'a': 73.54907776058383	'c': 11505.938734667765	'h': 2.757416305047722}
	Tunisia	{'a': 9549.739143508232	'c': 10082.60556120653	'h': 3.480558043734794}
	Turkey	{'a': 1613.8075976037264	'c': 403.7359770180694	'h': 2.884597505665906}
	US	{'a': 1142496.7591210983	'c': 119.09908439183033	'h': 3.824248034400007}
	Uganda	{'a': 4.456115672507297	'c': 6.364818228021818e-09	'h': 1.0967883196487191}
	Ukraine	{'a': 755.4435010280408	'c': 673.0188268903012	'h': 2.3973675924713223}
	United Arab Emirates	{'a': 4198.784170032008	'c': 43.02608361518842	'h': 2.5172356591788985}
	United Kingdom	{'a': 2304788.0486901347	'c': 174.74176548820088	'h': 4.065146670883748}
	Uruguay	{'a': 2.9739755303504447	'c': 1578.0002378885986	'h': 1.439416395964801}
	Uzbekistan	{'a': 24.590638894650144	'c': 2958.489971727844	'h': 1.7656673654927797}
	Venezuela	{'a': 6.3753831673465315	'c': 6.094879934082087e-09	'h': 1.1273448535342836}
	Vietnam	{'a': 204136914.21029314	'c': 293670.8990370439	'h': 5.343305647931932}
	West Bank and Gaza	{'a': 251.33114788621276	'c': 8712.969854602683	'h': 2.5100268352752373}
	Zambia	{'a': 1938953314018.449	'c': 14013.652691032987	'h': 7.58579821441327}
	Zimbabwe	{'a': 13.768373513883697	'c': 5.942460301611163e-09	'h': 1.1962972779244332}
